# The phenotypic spectrum of terminal 6q deletions based on a large cohort derived from social media and literature: a prominent role for *DLL1*

**DOI:** 10.1101/2022.11.08.22282043

**Authors:** Aafke Engwerda, Wilhelmina S. Kerstjens-Frederikse, Nicole Corsten-Janssen, Trijnie Dijkhuizen, Conny M. A. van Ravenswaaij-Arts

## Abstract

**Background:** Terminal 6q deletions are rare, and the number of well-defined published cases is limited. Since parents of children with these aberrations often search the internet and unite via international social media platforms, these dedicated platforms may hold valuable knowledge about additional cases. The Chromosome 6 Project is a collaboration between researchers and clinicians at the University Medical Center Groningen and members of a Chromosome 6 support group on Facebook. The aim of the project is to improve the surveillance of patients with chromosome 6 aberrations and the support for their families by increasing the available information about these rare aberrations. This parent-driven research project makes use of information collected directly from parents via a multilingual online questionnaire. Here, we report our findings on 93 individuals with terminal 6q deletions and 11 individuals with interstitial 6q26q27 deletions, a cohort that includes 38 newly identified individuals.

**Results:** Using this cohort, we can identify a common terminal 6q deletion phenotype that includes microcephaly, dysplastic outer ears, hypertelorism, vision problems, abnormal eye movements, dental abnormalities, feeding problems, recurrent infections, respiratory problems, spinal cord abnormalities, abnormal vertebrae, scoliosis, joint hypermobility, brain abnormalities (ventriculomegaly/hydrocephaly, corpus callosum abnormality and cortical dysplasia), seizures, hypotonia, ataxia, torticollis, balance problems, developmental delay, sleeping problems and hyperactivity. Other frequently reported clinical characteristics are congenital heart defects, kidney problems, abnormalities of the female genitalia, spina bifida, anal abnormalities, positional foot deformities, hypertonia and self-harming behaviour. The phenotypes were comparable up to a deletion size of 7.1 Mb, and most features could be attributed to the terminally located gene *DLL1*. Larger deletions that include *QKI* (>7.1 Mb) lead to a more severe phenotype that includes additional clinical characteristics.

**Conclusions:** Terminal 6q deletions cause a common but highly variable phenotype. Most clinical characteristics can be linked to the smallest terminal 6q deletions that include the gene *DLL1* (>500 kb). Based on our findings, we provide recommendations for clinical follow-up and surveillance of individuals with terminal 6q deletions.
