## Supplementary Table S2 for "The phenotypic spectrum of terminal 6q deletions based on a large cohort derived from social media and literature: a prominent role for *DLL1*"

### Sheet: Table S3_Phenotypes
Table S2 phenotypes detailed
Characteristics	T-TBP (n=1)	T-DLL1 (n=23)	T-AFDN (n=16)	T-PDE10A (n=10)	T-QKI (n=7)	T-PRKN (n=20)	T-MAP3K4 (n=6)	T-R (n=10)	Total terminal (n=93)	I-6q27 (n=5)	I-6q26 (n=6)	Total terminal parents (n=35)	Total terminal literature (n=58)
Parent/Literature	literature	3/20	6/10	1/9	3/4	15/5	4/2	3/7	35/58	0/5	3/3	35/0	58/0
Sex (female/male)	male	14/9	9/7	9/1	4/3	10/10	6/0	9/1	61/32	2/3	2/4	27/8	34/24
Intrauterine growth restriction	n.a.	1/3	1/6	1/4	0/4	3/14	2/4	4/5	12/40	0/1	1/2	9/33	3/7
Oligo hydramnios	-	0/2	0/5	0/1	0/4	1/12	1/3	1/3	3/31	0/0	1/2	3/29	0/2
Poly hydramnios	+	0/2	0/5	0/1	0/4	1/12	0/3	0/3	2/31	0/0	0/2	1/29	1/2
Reduced fetal movements	n.a.	0/2	1/5	1/1	1/3	1/9	2/4	1/3	7/27	0/0	1/2	7/27	0/0
Caesarian section	+	0/4	0/5	4/4	2/4	3/16	3/4	2/5	15/43	0/0	1/5	9/34	6/9
Abnormality of the umbilical cord	n.a.	0/3	0/6	0/1	1/3	2/15	0/4	1/3	4/35	0/0	0/3	4/35	0/0
Long umbilical cord	n.a.	0/0	0/0	0/0	0/1	0/2	0/0	0/1	0/4	0/0	0/0	0/4	0/0
Nuchal cord	n.a.	0/0	0/0	0/0	0/1	1/2	0/0	0/1	1/4	0/0	0/0	1/4	0/0
Single umbilical artery	n.a.	0/0	0/0	0/0	0/1	1/2	0/0	1/1	2/4	0/0	0/0	2/4	0/0
Birth weight <p10/normal/>p90	<p10	0/5/0	3/6/0	0/5/0	1/5/0	5/9/1	1/3/0	2/1/0	13/34/1	0/1/0	1/3/0	8/23/1	5/11/0
Neonatal asphyxia	n.a.	0/3	1/5	1/3	0/4	4/15	1/4	1/4	8/38	0/0	1/5	6/34	2/4
Neonatal feeding problems	n.a.	3/3	4/5	1/3	3/5	8/15	1/4	2/4	22/39	0/0	3/5	21/34	1/5
Prolonged neonatal jaundice	n.a.	0/3	0/5	1/3	1/4	6/15	1/4	0/4	9/38	0/0	0/5	7/34	2/4
Hospitalization after birth	n.a.	0/3	2/5	2/3	2/3	6/14	3/4	2/4	17/36	0/0	2/5	14/33	3/3
Hospitalization after birth for congenital problems	n.a.	0/0	0/2	1/2	1/2	2/6	1/3	2/2	7/17	0/0	1/2	5/14	2/3
Body stature <p10/normal/>p90	<p10	1/6/0	1/8/0	2/2/3	0/4/1	6/9/0	1/2/0	3/0/0	15/31/4	0/1/0	0/2/0	9/18/1	6/13/3
Head circumference <p10/normal/>p90	<p10	5/4/2	2/5/1	4/2/2	5/1/1	13/3/0	1/1/0	3/0/1	34/16/7	1/0/0	0/2/0	17/8/2	17/8/5
Abnormality of fontanelles	n.a.	0/3	1/4	0/1	1/3	1/8	0/4	0/2	3/25	0/0	1/4	2/24	1/1
Premature closure of fontanelles	n.a.	0/0	1/1	0/0	1/1	1/1	0/0	0/0	3/3	0/0	0/1	2/2	1/1
Plagiocephaly	n.a.	2/4	2/6	0/1	2/3	7/13	2/4	1/3	16/34	0/0	1/4	14/32	2/2
Craniosynostosis	n.a.	0/3	0/5	0/1	0/3	1/12	0/4	0/2	1/30	0/0	1/4	1/30	0/0
Metopic synostosis	n.a.	0/0	0/0	0/0	0/0	1/1	0/0	0/0	1/1	0/0	1/1	1/1	0/0
Operation needed for craniosynostosis	n.a.	0/0	0/0	0/0	0/0	1/1	0/0	0/0	1/1	0/0	0/0	1/1	0/0
Encephalocele	n.a.	0/0	0/3	0/1	0/2	1/11	0/3	0/2	1/22	0/0	0/1	1/22	0/0
Hypotelorism	n.a.	0/6	0/5	0/4	0/6	2/17	1/4	2/6	5/48	0/2	0/3	3/31	2/17
Hypertelorism	n.a.	3/8	4/8	3/4	4/6	8/18	2/3	4/8	28/55	1/2	1/3	10/32	18/23
Ptosis	n.a.	0/3	2/6	0/1	1/4	0/14	0/4	1/3	4/35	0/1	0/2	2/33	2/2
Abnormal lacrimal duct morphology	n.a.	0/3	0/5	0/1	0/3	4/13	0/4	0/2	4/31	0/1	1/2	3/30	1/1
Abnormality of vision	n.a.	2/4	5/6	1/5	4/5	10/16	3/4	5/5	30/45	0/0	2/4	24/33	6/12
Mild reduced visual acuity	n.a.	1/2	3/5	0/1	3/4	6/10	2/3	1/5	16/30	0/0	1/2	12/24	4/6
Severe visual impairment	n.a.	0/2	1/5	0/1	0/4	2/10	0/3	1/5	4/30	0/0	0/2	3/24	1/6
Cerebral visual impairment	n.a.	0/2	1/5	0/1	0/4	0/10	1/3	2/5	4/30	0/0	0/2	4/24	0/6
Amblyopia	n.a.	0/2	1/5	0/1	0/4	4/10	0/3	1/5	6/30	0/0	1/2	6/24	0/6
Abnormality of refraction	n.a.	1/4	4/6	0/4	4/5	7/17	3/4	2/4	21/44	0/0	2/4	17/34	1/7
Hypermetropia	n.a.	0/1	2/4	0/0	4/4	5/7	3/3	0/2	14/21	0/0	2/2	11/12	0/1
Myopia	n.a.	0/1	1/4	0/0	0/4	0/7	0/3	1/2	2/21	0/0	0/2	1/12	1/1
Abnormality of the eye movement	+	2/5	5/8	1/5	3/6	11/18	2/4	5/6	30/53	1/1	1/4	16/34	14/19
Nystagmus	-	0/2	2/5	0/1	2/3	3/11	2/2	2/5	11/30	0/1	1/1	8/16	3/14
Strabismus	+	1/2	4/5	1/1	3/3	8/11	2/2	4/5	24/30	1/1	0/1	11/16	13/14
Abnormal eye morphology	n.a.	0/3	1/5	0/4	0/4	7/16	0/4	4/6	12/42	0/0	0/3	9/34	3/8
Microphthalmos	n.a.	0/0	0/1	0/0	0/0	0/7	0/0	2/4	2/12	0/0	0/0	1/9	1/3
Aplasia and/or hypoplasia of the optic nerve	n.a.	0/0	0/1	0/0	0/0	3/7	0/0	1/4	4/12	0/0	0/0	3/9	1/3
Coloboma	n.a.	0/0	0/1	0/0	0/0	0/7	0/0	1/4	1/12	0/0	0/0	0/9	1/3
Abnormality of the outer ear	+	5/7	3/8	5/6	3/5	7/15	0/4	3/7	27/53	1/2	0/3	8/33	19/20
Stenosis of the external auditory canal	n.a.	0/4	0/5	0/1	0/2	2/12	0/4	0/3	2/31	0/0	0/3	2/30	0/1
Hearing impairment	n.a.	0/4	1/4	0/2	0/4	1/14	1/4	2/3	5/35	0/0	0/4	5/31	0/4
Mild hearing impairment	n.a.	0/0	0/0	0/0	0/0	0/1	1/1	1/1	2/3	0/0	0/0	2/3	0/0
Ear tubes placed	n.a.	0/3	1/5	0/1	2/3	1/11	1/4	1/3	6/30	0/0	1/3	6/30	0/0
Abnormal nose morphology	n.a.	0/3	0/6	0/1	0/3	0/14	0/4	3/4	3/35	0/0	0/3	2/34	1/1
Choanae stenosis	n.a.	0/0	0/0	0/0	0/0	0/0	0/0	1/3	1/3	0/0	0/0	1/2	0/1
Cleft lip and/or palate	n.a.	0/9	0/6	0/5	0/5	1/13	0/4	2/7	3/49	0/1	0/2	2/31	1/18
Dental problems	n.a.	2/3	1/4	1/1	2/5	7/15	0/3	0/3	13/34	0/1	0/3	10/31	3/3
Abnormal dental morphology	n.a.	1/2	0/1	0/1	0/2	3/7	0/0	0/0	4/13	0/0	0/0	4/10	0/3
Abnormal dental structure	n.a.	0/2	0/1	1/1	0/2	2/7	0/0	0/0	3/13	0/0	0/0	3/10	0/3
Delayed eruption of teeth	n.a.	0/2	0/1	0/1	0/2	2/7	0/0	0/0	2/13	0/0	0/0	2/10	0/3
Reduced number of teeth	n.a.	1/2	0/1	0/1	0/2	1/7	0/0	0/0	2/13	0/0	0/0	1/10	1/3
Feeding difficulties	n.a.	3/3	3/6	2/2	2/5	13/16	3/4	2/3	28/39	0/0	2/3	25/34	3/5
Chewing difficulties	n.a.	1/3	1/3	0/2	1/2	7/13	2/3	0/2	12/28	0/0	1/2	12/25	0/3
Drooling	n.a.	0/3	0/3	0/2	0/2	1/13	1/3	0/2	2/28	0/0	0/2	2/25	0/3
Dysphagia	n.a.	1/3	2/3	0/2	1/2	4/13	2/3	1/2	11/28	0/0	1/2	11/25	0/3
Nasal regurgitation	n.a.	0/3	0/3	0/2	0/2	2/13	0/3	0/2	2/28	0/0	0/2	2/25	0/3
Oral aversion	n.a.	1/3	1/3	1/2	1/2	9/13	3/3	1/2	17/28	0/0	0/2	17/25	0/3
Vomiting	n.a.	0/3	0/3	0/2	0/2	3/13	0/3	1/2	4/28	0/0	0/2	4/25	0/3
Gastrostomy tube feeding	n.a.	0/3	0/3	0/2	0/2	5/13	1/3	1/2	7/28	0/0	0/2	7/25	0/3
Nasogastric tube feeding	n.a.	0/3	1/3	1/2	0/2	2/13	0/3	0/2	4/28	0/0	0/2	2/25	2/3
Food intolerance	n.a.	0/2	1/5	0/0	0/2	4/9	1/3	1/3	7/24	0/0	0/3	7/24	0/0
Gluten intolerance	n.a.	0/0	1/1	0/0	0/0	1/4	0/1	0/1	2/7	0/0	0/0	2/7	0/0
Lactose intolerance	n.a.	0/0	0/1	0/0	0/0	1/4	0/1	0/1	1/7	0/0	0/0	1/7	0/0
Food allergy	n.a.	0/0	0/1	0/0	0/0	4/4	0/1	0/1	4/7	0/0	0/0	4/7	0/0
Esophageal atresia	+	0/3	0/6	0/1	0/3	0/15	0/4	0/3	1/36	0/0	0/3	0/35	1/1
Tracheoesophageal fistula	+	0/3	0/6	0/1	0/3	0/15	0/4	0/3	1/36	0/0	0/3	0/35	1/1
Gastroesophageal reflux	n.a.	0/3	1/5	1/1	1/3	5/15	0/4	1/3	9/34	0/0	0/3	9/34	0/0
Operation or medication needed for GERD	n.a.	0/0	1/1	1/1	1/1	4/5	0/0	1/1	8/9	0/0	0/0	8/9	0/0
Liver abnormality	n.a.	0/3	0/6	0/1	0/3	0/15	0/4	1/3	1/35	0/0	0/3	1/35	0/0
Bowel problems	n.a.	0/3	3/7	1/1	1/3	8/16	2/4	1/3	16/37	0/0	1/3	14/35	2/2
Bowel incontinence	n.a.	0/0	0/3	0/1	0/1	1/8	0/2	0/1	1/16	0/0	0/1	1/14	0/2
Constipation	n.a.	0/0	2/3	1/1	1/1	5/8	2/2	1/1	12/16	0/0	1/1	12/14	0/2
Ileus	n.a.	0/0	0/3	0/1	0/1	1/8	0/2	0/1	1/16	0/0	0/1	1/14	0/2
Intestinal malrotation	n.a.	0/0	1/3	0/1	0/1	2/8	0/2	0/1	3/16	0/0	0/1	1/14	2/2
Anal abnormality	n.a.	0/3	0/6	0/1	1/3	4/14	0/4	0/3	5/34	0/0	0/3	4/33	1/1
Anal atresia	n.a.	0/0	0/0	0/0	0/1	3/4	0/0	0/0	3/5	0/0	0/0	2/4	1/1
Anal fistula	n.a.	0/0	0/0	0/0	0/1	2/4	0/0	0/0	2/5	0/0	0/0	1/4	1/1
Ectopic anus	n.a.	0/0	0/0	0/0	1/1	0/4	0/0	0/0	1/5	0/0	0/0	1/4	0/1
Metabolic disorder	n.a.	0/3	0/5	0/1	0/2	0/8	0/3	1/3	1/25	0/0	0/1	1/25	0/0
Abnormal amino acid metabolism	n.a.	0/0	0/0	0/0	0/0	0/0	0/0	1/1	1/1	0/0	0/0	1/1	0/0
Respiratory problems	n.a.	1/3	2/7	1/2	0/3	4/15	0/4	2/4	10/38	0/0	1/4	7/35	3/3
Asthma	n.a.	1/1	1/2	0/1	0/0	2/4	0/0	0/2	4/10	0/0	0/1	4/7	0/3
Sleep apnoea	n.a.	0/1	0/5	0/1	1/3	1/9	1/2	0/3	3/24	0/0	1/3	3/18	0/6
Hiatus hernia	n.a.	0/3	0/6	0/1	0/3	2/15	0/4	0/3	2/35	0/0	0/3	2/35	0/0
Recurrent infections	n.a.	2/4	1/5	0/1	2/3	5/11	2/4	1/3	13/31	0/0	1/3	12/30	1/1
Otitis media	n.a.	0/2	1/1	0/0	1/2	3/5	2/2	0/1	7/13	0/0	1/1	7/12	0/1
Upper and/or lower respiratory tract infections	n.a.	2/2	1/1	0/0	1/2	4/5	2/2	1/1	11/13	0/0	1/1	10/12	1/1
Urinary tract infections	n.a.	0/2	0/1	0/0	1/2	2/5	0/2	0/1	3/13	0/0	1/1	3/12	0/1
Immune system disorder	n.a.	0/3	0/5	0/1	0/3	1/11	1/4	0/3	2/30	0/0	1/3	2/30	0/0
Congenital heart defect	n.a.	0/3	1/6	3/5	0/6	6/17	0/4	2/4	12/45	0/0	1/5	8/35	4/10
Atrial septum defect	n.a.	0/0	0/1	2/3	0/0	1/6	0/0	2/2	5/12	0/0	1/1	3/8	2/4
Ventricular septum defect	n.a.	0/0	1/1	0/3	0/0	1/6	0/0	0/2	2/12	0/0	1/1	2/8	0/4
Patent ductus arteriosus	n.a.	0/0	0/1	1/3	0/0	2/6	0/0	0/2	3/12	0/0	0/1	2/8	1/4
Bicuspid aortic valve	n.a.	0/0	0/1	0/3	0/0	1/6	0/0	0/2	1/12	0/0	1/1	0/8	1/4
Anomalous pulmonary venous return	n.a.	0/0	0/1	1/3	0/0	0/6	0/0	0/2	1/12	0/0	0/1	0/8	1/4
Coarctation of aorta	n.a.	0/0	0/1	0/3	0/0	0/6	0/0	1/2	1/12	0/0	0/1	1/8	0/4
Hypertrophic cardiomyopathy	n.a.	0/3	0/6	0/2	0/6	1/16	0/4	0/4	1/41	0/0	0/4	1/35	0/6
Kidney abnormality	n.a.	0/3	2/7	0/3	1/3	2/16	1/4	1/4	7/40	1/1	1/4	5/35	2/5
Horseshoe kidney	n.a.	0/0	1/2	0/0	0/1	1/2	0/1	0/1	2/7	1/1	0/1	1/5	1/2
Hydronephrosis	n.a.	0/0	0/2	0/0	1/1	0/2	1/1	0/1	2/7	0/1	1/1	2/5	0/2
Renal cyst	n.a.	0/0	0/2	0/0	0/1	0/2	0/1	0/1	0/7	0/1	1/1	0/5	0/2
Vesicoureteral reflux	n.a.	0/0	0/2	0/0	0/1	1/2	0/1	1/1	2/7	0/1	0/1	1/5	1/2
Urinary tract abnormality	n.a.	0/3	2/6	0/1	1/4	1/15	0/4	1/4	5/37	0/0	0/3	2/34	3/3
Pollakisuria	n.a.	0/0	1/2	0/0	0/1	0/1	0/0	0/1	1/5	0/0	0/0	1/2	0/3
Urinary retention	n.a.	0/0	0/2	0/0	0/1	1/1	0/0	1/1	2/5	0/0	0/0	1/2	1/3
Abnormal genitals in females	n.a.	0/1	1/6	0/1	1/3	3/10	0/4	1/3	6/28	0/0	0/2	5/27	1/1
Sacral dimple	n.a.	0/4	3/5	1/2	3/3	11/14	2/4	3/3	23/35	0/0	1/3	22/33	1/2
Spina bifida	n.a.	0/3	0/6	0/2	0/3	3/12	0/4	2/5	5/35	0/0	1/4	3/32	2/3
Spinal cord abnormality	n.a.	1/4	0/4	2/5	3/3	6/14	1/4	2/4	15/38	0/0	0/3	11/30	4/8
Abnormal curvature of vertebral column	n.a.	2/6	0/6	0/2	2/4	3/14	0/4	0/3	7/39	0/0	3/5	3/33	4/6
Kyphosis	n.a.	1/2	0/0	0/0	0/2	0/3	0/0	0/0	1/7	0/0	2/3	0/3	1/4
Scoliosis	n.a.	1/2	0/0	0/0	2/2	3/3	0/0	0/0	6/7	0/0	1/3	3/3	3/4
Abnormal vertebral morphology	+	1/5	1/7	0/2	1/3	1/11	2/5	1/4	8/38	0/0	0/3	3/31	5/7
Absent vertebra	-	0/1	0/1	0/0	0/1	1/1	1/2	0/1	2/8	0/0	0/0	2/3	0/5
Vertebral fusion	-	0/1	0/1	0/0	1/1	0/1	0/2	0/1	1/8	0/0	0/0	1/3	0/5
Hemivertebrae	-	1/1	1/1	0/0	1/1	0/1	1/2	0/1	4/8	0/0	0/0	1/3	3/5
Hip dysplasia	n.a.	0/1	0/1	1/2	0/1	5/10	0/1	0/1	6/17	0/0	0/1	5/16	1/1
Joint hypermobility	n.a.	3/4	9/11	2/3	3/5	8/17	4/4	3/6	32/50	1/1	0/3	16/34	16/16
Finger joint hypermobility	n.a.	0/3	0/9	0/2	0/3	2/8	1/4	1/3	4/32	0/1	0/0	3/16	1/16
Generalized joint laxity	n.a.	2/3	1/9	1/2	1/3	3/8	2/4	0/3	10/32	0/1	0/0	9/16	1/16
Hyperextensibility at elbow	n.a.	0/3	2/9	0/2	0/3	0/8	1/4	0/3	3/32	0/1	0/0	3/16	0/16
Knee joint hypermobility	n.a.	0/3	2/9	0/2	0/3	0/8	1/4	0/3	3/32	0/1	0/0	3/16	0/16
Flexion contracture	n.a.	0/3	2/6	0/1	0/3	1/11	0/4	1/3	4/31	0/0	0/3	4/31	0/0
Abnormality of the hand	+	1/4	2/6	0/1	1/4	3/15	0/4	2/4	10/39	1/1	1/4	7/35	3/4
Aplasia and/or hypoplasia of fingers	+	0/1	0/2	0/0	0/1	0/3	0/0	1/2	2/10	0/1	0/1	1/7	1/3
Abnormality of the foot	n.a.	0/4	3/7	2/3	2/5	3/15	1/4	3/5	14/43	0/0	1/5	7/35	7/8
Abnormality of the Achilles tendon	n.a.	0/0	0/3	0/2	0/2	1/3	0/1	0/3	1/14	0/0	0/1	1/7	0/7
Pes planus	n.a.	0/0	1/3	0/2	2/2	2/3	0/1	0/3	5/14	0/0	0/1	3/7	2/7
Positional foot deformity	n.a.	0/0	1/3	2/2	1/2	1/3	0/1	3/3	8/14	0/0	1/1	2/7	6/7
Capillary haemangiomas	n.a.	0/5	1/5	0/3	0/4	1/13	1/4	0/3	3/37	0/1	0/4	3/32	0/5
Hypopigmentation of the skin	n.a.	0/5	0/5	1/3	0/4	1/13	1/4	0/3	3/37	0/1	0/4	3/32	0/5
Abdominal wall defect	n.a.	0/3	1/7	0/1	1/4	3/15	1/4	0/3	6/37	0/0	0/3	4/35	2/2
Inguinal hernia	n.a.	0/0	1/1	0/0	0/1	1/3	0/1	0/0	2/6	0/0	0/0	1/4	1/2
Umbilical hernia	n.a.	0/0	0/1	0/0	1/1	2/3	1/1	0/0	4/6	0/0	0/0	3/4	1/2
Brain abnormalities on MRI or CT	+	14/17	11/12	9/10	6/7	17/18	5/5	9/9	72/79	4/5	2/2	23/28	49/51
Ventriculomegaly and/or hydrocephaly	+	10/14	10/11	7/9	4/6	9/17	4/5	6/9	51/72	4/5	1/2	12/23	39/49
Abnormal cortical gyration	-	0/14	1/11	0/9	1/6	4/17	0/5	4/9	10/72	0/5	0/2	2/23	8/49
Abnormality of the cerebellum	-	0/14	4/11	1/9	2/6	5/17	3/5	3/9	18/72	2/5	0/2	10/23	8/49
Aplasia and/or hypoplasia of the cerebrum	-	1/14	0/11	3/9	2/6	4/17	1/5	1/9	12/72	0/5	0/2	7/23	5/49
Aqueductal stenosis	-	0/14	0/11	2/9	1/6	1/17	1/5	0/9	5/72	0/5	0/2	2/23	3/49
Corpus callosum abnormality	+	4/14	1/11	5/9	3/6	8/17	2/5	7/9	31/72	3/5	0/2	12/23	19/49
Cortical dysplasia	-	4/14	1/11	2/9	2/6	4/17	1/5	1/9	15/72	4/5	0/2	2/23	13/49
Delayed myelination	-	0/14	0/11	0/9	1/6	2/17	1/5	1/9	5/72	0/5	1/2	5/23	0/49
Holoprosencephaly	-	1/14	0/11	0/9	0/6	0/17	0/5	2/9	3/72	0/5	0/2	0/23	3/49
Intracranial cystic lesion	-	1/14	0/11	1/9	0/6	3/17	1/5	1/9	7/72	0/5	0/2	5/23	2/49
Seizures	+	5/12	3/10	4/6	6/7	15/19	3/4	7/7	44/66	3/5	1/3	19/33	25/33
Absence seizures	-	0/5	0/3	0/4	2/6	5/15	2/3	1/7	10/44	0/3	1/1	10/19	0/25
Febrile seizures	-	0/5	1/3	0/4	2/6	6/15	3/3	0/7	12/44	0/3	0/1	11/19	1/25
Focal-onset seizures	+	1/5	2/3	0/4	4/6	5/15	2/3	5/7	20/44	3/3	0/1	8/19	12/25
Generalized-onset seizures	-	3/5	1/3	0/4	5/6	4/15	2/3	1/7	16/44	0/3	0/1	8/19	8/25
Epilepsy	n.a.	3/3	1/1	1/2	6/6	9/13	3/3	5/6	28/34	3/3	1/1	13/18	15/16
Status epilepticus	n.a.	0/0	0/0	0/0	1/3	0/6	2/3	1/3	4/15	0/0	0/1	3/14	1/1
Hypotonia	+	7/10	7/9	6/7	6/6	15/16	3/4	5/7	50/60	1/1	2/5	25/30	25/30
Hypertonia	n.a.	0/3	1/5	0/1	0/1	2/11	2/4	2/4	7/29	0/0	0/3	6/27	1/2
Spasticity	n.a.	0/3	0/5	0/0	0/2	3/11	0/3	0/3	3/27	0/0	0/3	3/27	0/0
Facial palsy	n.a.	0/3	1/3	0/1	0/3	0/11	1/3	1/3	3/27	0/0	0/3	3/27	0/0
Ataxia	n.a.	2/4	1/5	1/1	1/3	2/10	2/3	2/3	11/29	1/1	0/3	9/27	2/2
Torticollis	n.a.	2/3	0/5	0/1	1/3	3/12	1/4	1/3	8/31	0/0	0/3	8/31	0/0
Balance problems	n.a.	3/4	2/6	2/2	2/3	11/13	3/4	2/3	25/35	0/0	1/3	22/32	3/3
Vestibular dysfunction	n.a.	0/3	0/2	0/2	0/2	1/11	2/3	0/2	3/25	0/0	0/1	3/22	0/3
Cerebellum dysfunction	n.a.	0/3	0/2	0/2	0/2	3/11	1/3	0/2	4/25	0/0	0/1	4/22	0/3
Abnormal pain sensation	n.a.	0/3	1/5	0/1	0/3	4/11	3/4	2/3	10/30	0/0	1/3	10/30	0/0
Sensory impairment	n.a.	1/3	0/5	0/1	1/3	3/11	3/4	2/3	10/30	0/0	1/3	10/30	0/0
Developmental delay (Table 3)	+	14/16	9/11	5/6	6/6	15/15	4/4	6/6	60/65	4/4	2/5	23/25	37/40
Receptive language delay	n.a.	4/5	2/5	0/2	4/5	10/12	3/4	3/4	26/37	0/0	2/4	20/30	6/7
Expressive language delay	n.a.	4/6	6/7	2/4	4/6	10/12	2/4	4/4	32/43	0/0	2/4	21/30	11/13
Absent speech	n.a.	0/6	0/7	1/4	0/6	1/12	1/4	0/4	3/43	0/0	0/4	2/30	1/13
Using communication aids	n.a.	1/3	1/5	1/1	0/3	2/11	2/4	1/3	8/30	0/0	0/3	8/30	0/0
Communication using sign language	n.a.	1/1	0/1	0/1	0/0	1/2	1/2	0/1	3/8	0/0	0/0	3/8	0/0
Communication using tablet	n.a.	0/1	0/1	1/1	0/0	0/2	0/2	0/1	1/8	0/0	0/0	1/8	0/0
Communication using pictograms	n.a.	1/1	1/1	0/1	0/0	1/2	0/2	0/1	3/8	0/0	0/0	3/8	0/0
Communication using speech device	n.a.	0/1	0/1	0/1	0/0	0/2	1/2	1/1	2/8	0/0	0/0	2/8	0/0
Sleeping problems	n.a.	1/3	4/7	0/1	3/4	7/14	2/4	1/3	18/36	0/0	2/4	15/33	3/3
Insomnia	n.a.	1/1	4/4	0/0	1/3	4/7	2/2	0/1	12/18	0/0	2/2	10/15	2/3
Social behaviour	n.a.	2/6	4/6	1/3	3/5	10/15	2/4	3/3	25/42	0/0	3/3	24/34	1/8
Quiet behaviour	n.a.	2/6	0/6	0/3	1/5	3/15	2/4	0/3	8/42	0/0	0/3	8/34	0/8
Helpful behaviour	n.a.	1/6	2/6	1/3	2/5	5/15	1/4	0/3	12/42	0/0	1/3	12/34	0/8
Easily upset	n.a.	3/6	3/6	1/3	2/5	4/15	2/4	2/3	17/42	0/0	1/3	17/34	0/8
Hyperactivity	n.a.	3/6	1/6	1/3	1/5	6/15	1/4	2/3	15/42	0/0	2/3	11/34	4/8
Self-harming behaviour	n.a.	0/6	0/6	0/3	0/5	4/15	2/4	1/3	7/42	0/0	1/3	7/34	0/8
Aggressive behaviour	n.a.	0/6	2/6	0/3	0/5	3/15	0/4	1/3	6/42	0/0	1/3	5/34	1/8
Impaired social interactions	n.a.	1/6	0/6	1/3	0/5	2/15	2/4	1/3	7/42	0/0	0/3	6/34	1/8
Autistic behaviour and/or disorder	-	2/4	0/6	1/2	0/3	1/11	0/4	0/3	4/34	1/1	3/5	2/30	2/4
Attention deficit hyperactivity disorder (ADHD)	+	0/4	0/6	0/2	0/3	1/11	0/4	1/3	3/34	0/1	1/5	2/30	1/4
Short attention span (ADD)	-	1/4	0/6	0/2	0/3	2/11	0/4	0/3	3/34	0/1	2/5	3/30	0/4
Obsessive-compulsive disorder	-	0/4	0/6	0/2	0/3	2/11	0/4	0/3	2/34	0/1	0/5	2/30	0/4
Anxiety disorder	n.a.	1/3	1/6	0/1	0/3	1/11	0/4	0/3	3/31	0/0	0/3	2/30	1/1
Subgroups: T-PSMB1: terminal deletions including PSMB1 and TBP (breakpoint distal to 170.6 Mb), T-DLL1: terminal deletions including DLL1 (breakpoint between 168.4 and 170.6 Mb), T-AFDN: terminal deletions including AFDN (166.1–168.4 Mb), T-PDE10A: terminal deletions including PDE10A (164.0–166.1 Mb), T-QKI: terminal deletions including QKI (163.1–164.0 Mb), T-PRKN: terminal deletions including P…
